# Damaging missense variants in *IGF1R* implicate a role for IGF-1 resistance in the aetiology of type 2 diabetes

**DOI:** 10.1101/2022.03.26.22272972

**Authors:** Eugene J. Gardner, Katherine A. Kentistou, Stasa Stankovic, Samuel Lockhart, Eleanor Wheeler, Felix R. Day, Nicola D. Kerrison, Nicholas J. Wareham, Claudia Langenberg, Stephen O’Rahilly, Ken K. Ong, John R. B. Perry

## Abstract

Type 2 diabetes (T2D) is a chronic metabolic disorder with a significant genetic component. While large-scale population studies have identified hundreds of common genetic variants associated with T2D susceptibility, the role of rare (minor allele frequency < 0.1%) protein coding variation is less clear. To this end, we performed a gene burden analysis of 18,691 genes in 418,436 (n=32,374 T2D cases) individuals sequenced by the UK Biobank (UKBB) study to assess the impact of rare genetic variants on T2D risk. Our analysis identified T2D associations at exome-wide significance (P < 6.9×10^-7^) with rare, damaging variants within previously identified genes including *GCK, GIGYF1, HNF1A*, and *TNRC6B*. In addition, individuals with rare, damaging missense variants in the genes *ZEB2* (N=31 carriers; OR=5.5 [95% CI=2.5-12.0]; p=6.4×10^-7^), *MLXIPL* (N=245; OR=2.3 [1.6-3.2]; p=3.2×10^-7^), and *IGF1R* (N=394; OR=2.4 [1.8-3.2]; p=1.3×10^-10^) have higher risk of T2D. Carriers of damaging missense variants within *IGF1R* were also shorter (-2.2cm [-1.8-2.7]; p=1.2×10^-19^) and had higher circulating protein levels of insulin-like growth factor-1 (IGF-1; 2.3 nmol/L [1.7-2.9] p=2.8×10^-14^), indicating relative IGF-1 resistance. A likely causal role of IGF-1 resistance on T2D was further supported by Mendelian randomisation analyses using common variants. Our results increase our understanding of the genetic architecture of T2D and highlight a potential therapeutic benefit of targeting the Growth Hormone/IGF-1 axis.
