## Supplementary Table 1 for "Damaging missense variants in *IGF1R* implicate a role for IGF-1 resistance in the aetiology of type 2 diabetes"

### Sheet: INFO
Supplementary Table 1. Summary statistics for gene-variant-allele frequency combinations passing exome-wide significance
Column	Description
ENST	ENSEMBL Transcript ID
Symbol	HGNC gene symbol
Mask	Which variant group was used to generate the summary statistics presented in this row
MAF Cutoff	What MAF cutoff was used to generate the summary statistics presented in this row
p. value BOLT	p. value from the BOLT infinitesimal model
p. value STAAR	STAAR O p. value
p. value Logistic Model	p. value reported from a logistic general linear model
Num. Carriers	Number of carriers in this gene after restricting to Mask and MAF
log OR	log Odds Ratio calculated from a logistic general linear model
standard err.	standard error on the log Odds Ratio estimate from a logistic general linear model

### Sheet: Summary Statistics
ENST	Symbol	Mask	MAF Cutoff	p. value BOLT	p. value STAAR	p. value Logistic Model	Num. Carriers	log OR	standard err.
ENST00000257555	HNF1A	HC PTV	MAF < 0.1%	4.4e-20	5.18324e-18	2.55861e-12	33	2.54009	0.362867
ENST00000650285	IGF1R	Missense REVEL ≥ 0.7	MAF < 0.1%	1.3e-10	1.68994e-10	3.39393e-10	394	0.884813	0.140902
ENST00000627532	ZEB2	Missense REVEL ≥ 0.5	Singletons	6.4e-07	2.3097e-07	1.96627e-05	31	1.70057	0.398384
ENST00000454349	TNRC6B	HC PTV	Singletons	1.4e-14	5.02931e-13	2.8481e-11	35	2.35326	0.353649
ENST00000454349	TNRC6B	HC PTV	MAF < 0.1%	4.1e-08	1.99217e-07	1.77685e-07	72	1.46412	0.280414
ENST00000403799	GCK	Missense REVEL ≥ 0.5	Singletons	1.7e-10	2.15272e-13	4.72537e-08	64	1.56292	0.286178
ENST00000403799	GCK	Missense REVEL ≥ 0.5	MAF < 0.1%	1.8e-18	7.55033e-19	2.68933e-17	690	0.895783	0.105893
ENST00000403799	GCK	Missense REVEL ≥ 0.7	MAF < 0.1%	1.1e-24	1.32935e-30	5.54428e-22	431	1.18368	0.122819
ENST00000403799	GCK	Missense REVEL ≥ 0.7	Singletons	2.2e-13	1.9984e-15	4.24134e-10	47	1.98396	0.317695
ENST00000403799	GCK	HC PTV	MAF < 0.1%	2e-58	3.05048e-52	9.2007e-22	35	4.06968	0.424566
ENST00000313375	MLXIPL	Missense REVEL ≥ 0.7	MAF < 0.1%	3.2e-07	6.13868e-06	3.35113e-06	245	0.81578	0.175511
ENST00000678049	GIGYF1	HC PTV	Singletons	1.3e-15	1.33227e-15	1.1558e-11	53	1.9794	0.291704
ENST00000678049	GIGYF1	HC PTV	MAF < 0.1%	4.4e-16	1.62288e-16	3.70095e-14	133	1.54207	0.203678
