## Supplementary Table 2 for "Damaging missense variants in *IGF1R* implicate a role for IGF-1 resistance in the aetiology of type 2 diabetes"

### Sheet: INFO
Supplementary Table 2. Common variant cross-validation of ExWAS T2D genes.
Header	Subheader	Info
Gene	-	Gene name
Open Targets Genetics	-	The following information was extracted from the Open Targets Genetics Platform (https://genetics.opentargets.org/).
-	Vujkovic et al. T2D GWAS Prioritised gene	Locus2Gene prioritisation at GWAS loci proximal to the queried genes. Listed as "Closest" if the gene is closest to a GWAS peak, "Closest & most likely" if closest and supported by further evidence, or missing if none of the above.
T2D Knowledge Portal	-	The following information was extracted from the Type2Diabetes Knowledge Portal (https://t2d.hugeamp.org).
-	Glycaemic associations	Associations to glycaemic traits, where the queried gene is the nearest to the signal.
-	Glycaemic Common Variant HuGE score	Common-variant contribution to the HuGE (Human Genetic Evidence) score, for the highest-scoring of the above listed glycaemic trait.
-	Other metabolic associations	Associations to other metabolic traits, where the queried gene is the nearest to the signal.

### Sheet: Common Variant Associations
	OpenTargets Genetics	T2D Knowledge Portal
Gene	Vujkovic et al. T2D GWAS Prioritised gene	Glycaemic associations	Glycaemic Common Variant HuGE score	Other metabolic associations
GCK	Closest & most likely	Random glucose, Fasting glucose adj BMI, HbA1c adj BMI, Fasting glucose, Two-hour glucose adj BMI, Type 2 diabetes, Type 2 diabetes adj BMI, Two-hour glucose, HOMA-B	Compelling (772.20)	Triglycerides, Height, Coronary artery disease, Alanine
GIGYF1	-	Random glucose	Moderate (3)	Fasting plasma free fatty acids, Glutamine
HNF1A	Closest	-	-	Plasma C-reactive protein, LDL cholesterol, Gamma-glutamyl transferase, Total cholesterol, Coronary artery disease, Bilirubin, Serum urate, Chloride, Diastolic blood pressure, Systolic blood pressure, Uric acid, Citrate
IGF1R	Closest & most likely	Fasting glucose adj BMI, Fasting glucose, Type 2 diabetes	Moderate (3)	Height, Serum urate, Blood urea nitrogen, Uric acid, Serum creatinine, eGFR-creat (serum creatinine), BMI, QRS interval, Heart rate, Waist-hip ratio adj BMI
MLXIPL	-	HbA1c adj BMI	Moderate (3)	Triglycerides, AST-ALT ratio, Serum urate, Gamma-glutamyl transferase, LDL cholesterol, Waist-hip ratio, Urinary sodium excretion, Triglyceride-to-HDL ratio, BMI, Uric acid, Glycoproteins, Serum albumin, Chylomicrons and XXL-VLDL cholesterol, Isoleucine, Citrate, HDL3 cholesterol
TNRC6B	Closest & most likely	-	-	BMI, Ascending aorta diameter, Total body lean mass, Peptic ulcers
ZEB2	Closest	-	-	Coronary artery disease, Height, Serum urate
