## Supplementary Table 3 for "Damaging missense variants in *IGF1R* implicate a role for IGF-1 resistance in the aetiology of type 2 diabetes"

### Sheet: INFO
Supplementary Table 3. Summary statistics for height, size at age 10, circulating IGF-1 and T2D results for genes in the GH-IGF1 signaling pathway
Column	Description
Pathway	Is this gene implicated in the IGF-1 or GH pathway?
Symbol	HGNC gene symbol
Mask	Which variant group was used to generate the summary statistics presented in this row. All masks presented are for MAF < 0.1%.
N. Carriers	Number of carriers in this gene after restricting to Mask and MAF
Beta	BETA value. For Height and circulating IGF-1, units are in cm and nmol/L, respectively. For height at age 10, units are for the ordinal scale as presented in Supplementary Table 4. For T2D, we do not report BETA as BOLT values are not calibrated for binary traits.
SE	Standard error on the BETA estimate for all traits other than T2D
p. value BOLT	p. value from the BOLT infinitesimal model

### Sheet: Summary Statistics
			IGF1				Relative Height at Age 10				Adult Standing Height				Type 2 Diabetes
Pathway	Symbol	Mask	N. Carriers	Beta (nmol/L)	SE	p. value BOLT	N. Carriers	Beta (cm)	SE	p. value BOLT	N. Carriers	Beta (ordinal)	SE	p. value BOLT	N. Carriers	p. value BOLT
IGF1	IGF1R	Damaging	1469	0.81	0.13	3.8e-10	1648	-0.11	0.02	6.9e-13	1678	-0.95	0.12	3.7e-15	1666	5.6e-05
IGF1	IGF1R	Missense REVEL > 0.5	1261	0.79	0.14	1.7e-08	1477	-0.09	0.02	1.5e-07	1499	-0.93	0.13	2.1e-13	1494	0.00016
IGF1	IGF1R	Missense REVEL > 0.7	344	2.06	0.27	1.9e-14	390	-0.17	0.03	1.1e-07	398	-2.24	0.25	1.2e-19	394	1.3e-10
IGF1	IGF1R	HC PTV	54	4.33	0.68	1.5e-10	65	-0.35	0.08	4.9e-06	66	-4.32	0.61	9.1e-13	64	0.25
IGF1	IGFALS	Damaging	1124	-2.79	0.15	5.9e-79	1270	-0.04	0.02	0.016	1283	-0.77	0.14	2.1e-08	1280	0.011
IGF1	IGFALS	Missense REVEL > 0.5	733	-3.18	0.18	1.8e-67	851	-0.07	0.02	0.0016	859	-1.1	0.17	6.5e-11	854	0.56
IGF1	IGFALS	Missense REVEL > 0.7	502	-3.04	0.22	6.4e-43	586	-0.07	0.03	0.0038	589	-1.35	0.2	3.9e-11	585	0.33
IGF1	IGFBP3	Damaging	648	-2.07	0.19	1.3e-26	738	0.05	0.02	0.026	755	0.12	0.18	0.5	752	0.044
IGF1	IGFBP3	Missense REVEL > 0.5	382	-2.6	0.25	1.1e-24	431	0.05	0.03	0.073	441	-0.03	0.23	0.9	439	0.077
IGF1	IGFBP3	Missense REVEL > 0.7	99	-4.96	0.5	1.9e-23	114	0.07	0.06	0.23	116	-0.68	0.45	0.13	116	0.046
IGF1	PAPPA2	Damaging	1788	1.46	0.12	5.8e-36	2091	-0.05	0.01	0.00056	2134	-0.7	0.1	2.2e-11	2116	0.27
IGF1	PAPPA2	Missense REVEL > 0.5	687	1.65	0.19	1.8e-18	816	-0.05	0.02	0.037	832	-0.7	0.17	2.6e-05	826	0.94
IGF1	PAPPA2	Missense REVEL > 0.7	200	2.32	0.35	2.8e-11	253	-0.07	0.04	0.068	255	-1.14	0.3	0.00015	254	0.43
IGF1	PAPPA2	HC PTV	214	3.14	0.34	1.1e-20	244	-0.14	0.04	0.00041	252	-2.27	0.3	8.3e-14	250	0.33
GH	GH1	Missense REVEL > 0.5	1589	-1.14	0.12	7.5e-20	1807	-0.07	0.01	5.7e-07	1840	-0.62	0.11	5.8e-08	1832	0.075
GH	GH1	Missense REVEL > 0.7	369	-1.34	0.26	2.1e-07	409	-0.07	0.03	0.026	416	-0.59	0.24	0.015	414	0.15
GH	GHRH	Damaging	143	-3.77	0.42	1.3e-19	147	-0.32	0.05	3.5e-10	152	-4.04	0.4	8.5e-24	152	0.15
GH	GHRH	HC PTV	95	-3.46	0.51	1.3e-11	97	-0.26	0.06	4.5e-05	102	-3.57	0.49	3.3e-13	102	0.56
GH	GHRHR	Damaging	1374	-0.94	0.13	2e-12	1563	-0.05	0.02	0.00055	1583	-0.56	0.12	5.1e-06	1574	0.24
GH	GHRHR	MISS_REVEL0_5	263	-1.41	0.3	3.8e-06	311	-0.07	0.04	0.043	316	-0.91	0.28	0.00098	313	0.95
GH	GHRHR	HC_PTV	348	-1.22	0.27	4e-06	397	-0.1	0.03	0.0011	402	-0.82	0.24	0.00075	399	0.84
GH	GHSR	Damaging	920	-1.15	0.16	1.6e-12	1046	-0.16	0.02	3.9e-17	1060	-1.34	0.15	3.4e-19	1057	0.4
GH	GHSR	HC PTV	182	-2.33	0.37	2.2e-10	226	-0.25	0.04	9.4e-10	226	-1.84	0.32	1.5e-08	222	0.18
GH	JAK2	Damaging	1384	-1.02	0.13	2.3e-14	1590	-0.06	0.02	5.4e-05	1611	-0.46	0.12	0.00016	1604	0.27
GH	JAK2	Missense REVEL > 0.5	1667	-0.57	0.12	2.8e-06	1916	-0.05	0.01	0.0011	1939	-0.32	0.11	0.0039	1930	0.45
GH	JAK2	Missense REVEL > 0.7	802	-0.89	0.18	3.6e-07	903	-0.07	0.02	0.0017	910	-0.36	0.16	0.028	906	0.49
GH	JAK2	HC PTV	103	-4.01	0.49	2.6e-16	119	-0.13	0.06	0.019	123	-1.67	0.44	0.00016	123	0.62
GH	SSTR5	Damaging	834	0.92	0.17	8.3e-08	989	-0.01	0.02	0.77	1007	-0.16	0.16	0.29	1003	0.12
GH	SSTR5	Missense REVEL > 0.5	435	1.42	0.24	2.3e-09	506	-0.05	0.03	0.1	510	-0.24	0.22	0.26	510	0.9
GH	IRS4	Damaging	115	3.02	0.47	8.5e-11	135	0.17	0.05	0.0014	135	1.47	0.43	0.00066	134	0.73
GH	IRS4	Missense REVEL > 0.7	26	5.06	0.98	2.3e-07	29	0.2	0.12	0.082	29	1.92	0.93	0.039	28	0.13
GH	IRS4	HC PTV	22	5.08	1.06	1.8e-06	24	0.36	0.13	0.0052	24	2.75	1.02	0.007	24	0.64
