## Supplementary Table 4 for "Damaging missense variants in *IGF1R* implicate a role for IGF-1 resistance in the aetiology of type 2 diabetes"

### Sheet: INFO
Supplementary Table 4. Results for Mendelian Randomization analyses of genetically-mediated IGF1 levels on T2D and height.
Subtable	Title
A	a) Mendelian Randomization (MR) was carried out to test the effect of IGF1 levels (nmol/L) on T2D and height by using a genetic instrument based on the 831 signals from the IGF1 genome-wide association analysis. For genetic instruments that were not identified in the outcome dataset, we searched for proxies (r2>0.4 within 1 Mb either side of the signal). The total number of genetic instruments us…
B	Calculated odds ratio values for IVW model for the causal effect of genetically-mediated IGF1 levels on T2D risk.
C	Wald ratio and look-up of IGF1 and IGF1R genetic instruments in T2D, and look-up in BMI, adult and child height data.

### Sheet: A
Model	Exposure	Outcome	Covariate	n_SNPs	Beta IVW	SE IVW	P IVW	CochQp	I2	Beta Egger	SE Egger	P Egger	Intercept Egger	SE Intercept Egger	P Intercept Egger	Beta WM	SE WM	P WM	Beta PWM	SE PWM	P PWM
Pre-Radial filtering	IGF1	T2D	NA	784	0.0181064	0.00606647	0.00292714	0	85.7135	0.0236104	0.0116889	0.0437342	-0.000781079	0.00141767	0.581819	0.0197974	0.00544924	0.000298341	0.0198567	0.00577438	0.000615269
Post-Radial filtering	IGF1	T2D	NA	588	0.0162477	0.0027557	6.28674e-09	0.469479	0.332714	0.0226821	0.00537757	2.85576e-05	-0.000881042	0.000632486	0.164152	0.0198211	0.00581138	0.000692395	0.0198204	0.00548696	0.000329521
Multivariate	IGF1	T2D	BMI + Adult height	784	0.0246283	0.00594191	3.77221e-05	NA	NA	0.0194218	0.0113529	0.0875272	0.000738062	0.00137109	0.590522	NA	NA	NA	NA	NA	NA
Multivariate and Radial filtered	IGF1	T2D	BMI + Adult height	588	0.0184079	0.00280096	1.0996e-10	NA	NA	0.020069	0.00543396	0.000242145	-0.000228508	0.00061678	0.711155	NA	NA	NA	NA	NA	NA
Multivariate	IGF1	T2D	BMI	784	0.0228629	0.00582377	9.40684e-05	NA	NA	0.0167006	0.011199	0.136297	0.000881601	0.0013683	0.519569	NA	NA	NA	NA	NA	NA
Multivariate and Radial filtered	IGF1	T2D	BMI	588	0.0178235	0.00276094	2.26274e-10	NA	NA	0.0192814	0.00539731	0.000382788	-0.000201248	0.000616784	0.744324	NA	NA	NA	NA	NA	NA
Multivariate	IGF1	T2D	Adult height	784	0.0202321	0.00619179	0.00113209	NA	NA	0.0269602	0.0118376	0.0230247	-0.000946563	0.00141923	0.504997	NA	NA	NA	NA	NA	NA
Multivariate and Radial filtered	IGF1	T2D	Adult height	588	0.0168629	0.00279465	2.83656e-09	NA	NA	0.023519	0.00540985	1.62402e-05	-0.000908395	0.000632379	0.151401	NA	NA	NA	NA	NA	NA
Pre-Radial filtering	IGF1	Adult height	NA	831	0.145383	0.0234582	9.02793e-10	0	97.704	0.219684	0.0452929	1.47197e-06	-0.010649	0.00555622	0.0556324	0.152106	0.0138126	2.03258e-26	0.140258	0.0127969	3.35281e-26
Post-Radial filtering	IGF1	Adult height	NA	262	0.139222	0.00806408	4.53344e-45	0.00126135	22.1951	0.162772	0.0162016	2.73276e-20	-0.00306384	0.00183025	0.0953282	0.14715	0.0135413	6.15549e-23	0.145995	0.0131154	8.27827e-24
Pre-Radial filtering	IGF1	Child height	NA	831	0.0153869	0.00190844	2.60063e-15	0	94.2333	0.0240477	0.00367735	1.07852e-10	-0.00124061	0.00045092	0.00606571	0.0154677	0.00129112	1.28522e-30	0.0148674	0.00130989	7.42036e-28
Post-Radial filtering	IGF1	Child height	NA	401	0.0148777	0.000833198	7.26623e-53	0.00241319	17.4156	0.0176018	0.00181159	3.5574e-20	-0.000331493	0.000195868	0.0913428	0.0157624	0.00135434	3.66114e-27	0.0157526	0.00138206	2.97651e-26
Pre-Radial filtering	IGF1	Child height (Adult height adjusted)	NA	831	0.00585123	0.000901876	1.49531e-10	0	80.7324	0.00962432	0.00173926	4.20785e-08	-0.000540333	0.000213225	0.0114566	0.00567358	0.000837852	2.40994e-11	0.00434011	0.000812781	1.20188e-07
Post-Radial filtering	IGF1	Child height (Adult height adjusted)	NA	587	0.00495831	0.000489789	2.62245e-22	0.276732	3.275	0.00578223	0.000930514	9.80476e-10	-0.000117499	0.000112833	0.298142	0.00427308	0.000887831	1.89465e-06	0.00427286	0.000853385	7.32648e-07

### Sheet: B
Model	Exposure	Outcome	Covariate	SD Beta	SD SE	Lower CI	Odds ratio	Upper CI
Pre-Radial filtering	IGF1	T2D	NA	0.0995853	0.0333656	1.03932	1.10471	1.17011
Post-Radial filtering	IGF1	T2D	NA	0.0893621	0.0151564	1.06377	1.09348	1.12318
Multivariate	IGF1	T2D	BMI + Height	0.135456	0.0326805	1.081	1.14506	1.20911
Multivariate and Radial fitlered	IGF1	T2D	BMI + Height	0.101243	0.0154053	1.07635	1.10655	1.13674
Multivariate	IGF1	T2D	BMI	0.125746	0.0320308	1.07121	1.13399	1.19677
Multivariate and Radial fitlered	IGF1	T2D	BMI	0.0980295	0.0151852	1.07323	1.103	1.13276
Multivariate	IGF1	T2D	Height	0.111277	0.0340549	1.05096	1.1177	1.18445
Multivariate and Radial fitlered	IGF1	T2D	Height	0.0927461	0.0153706	1.06706	1.09718	1.12731

### Sheet: C
		Look-up						Wald ratio (IGF1 > T2D)			Look-up
Gene	SNP	Beta IGF1	SE IGF1	P IGF1	Beta T2D	SE T2D	P T2D	Beta	SE	P	Beta BMI	SE BMI	P BMI	Beta Adult Height	SE Adult Height	P Adult Height	Beta Child Height	SE Child Height	P Child Height	Beta Child Height adj Adult Height	SE Child Height adj Adult Height	P Child Height adj Adult Height
IGF1	rs11111274	0.413506	0.0119957	2.6e-276	-0.021	0.0072	0.0038	-0.051	0.017	0.0026998	0.0252945	0.0104491	0.015	0.0141952	0.0115192	0.098	0.00757621	0.00148737	3.5e-08	0.00640529	0.00128598	6.5e-07
IGF1R	rs1815009	0.112974	0.0124755	1.4e-19	0.015	0.0076	0.058	0.133	0.071	0.0607927	-0.0131601	0.0108321	0.22	-0.072084	0.0119801	7.9e-10	-0.00787166	0.00154137	6.9e-07	-0.00262737	0.00133055	0.051
