## Supplementary Table 5 for "Damaging missense variants in *IGF1R* implicate a role for IGF-1 resistance in the aetiology of type 2 diabetes"

### Sheet: INFO
Supplementary Table 5. Descriptions of phenotypes assessed in this manuscript.
Column	Description
Phenotype	Descriptive name of phenotype
UKBiobank Showcase Field(s)	Field ID(s) used. Number is based on field number from the UK Biobank data showcase (https://biobank.ndph.ox.ac.uk/showcase/)
Individuals With Data After Phenotype Processing	Number of individuals of both sexes included in association testing after phenotype processing and exclusion of non-European genetic ancestry individuals
Phenotype Processing	Additional processing of phenotype other than that already performed by default by UK Biobank

### Sheet: Phenotype Catalogue
Phenotype	UKBiobank Showcase Field(s)	Individuals With Data After Phenotype Processing	Phenotype Processing
Type 2 Diabetes (T2D)	4041, 10844, 2443, 6177, 6153, 20002, 20003, 41202, 41204, 40001, 40002	418436	In the UK Biobank, we classified participants as being likely to have prevalent diabetes if they reported at either the touchscreen or nurse interview to a) have diabetes of any type other than gestational diabetes only, b) take diabetes medication, or c) had evidence from hospital episode statistics (HES) or death records data of ICD10 codes E10-E14 with a date earlier than their UKBB recruitmen…
Standing Height	50	420162	Raw values used for all analyses after excluding individuals with missing data.
Height at Age 10	1697	414353	Variable recoded to have individuals who reported being 'Shorter' as 0, 'About average' as 1, and 'Taller' as 2. Individuals who reported 'Do not know' or 'Prefer not to answer' were set to 'NA'. Following variable recoding, this phenotype was run as continuous trait.
Circulating IGF-1 Levels	30770	360791	Individuals > 5 standard deviations from the mean or individuals missing data were set to NA.
Body Mass Index (BMI)	21001	419692	Raw values used for all analyses after excluding individuals with missing data.
Waist-to-Hip ratio Adjusted for BMI	48, 49, 21001	419541	>4 standard deviations from the mean excluded following initial calculation and prior to adjusting with BMI (field 21001). Paired BMI and WHR data from subsequent visits were used, if missing for a given instance.
Glucose	30740, 6153, 6177	366492	>5 standard deviations from the mean excluded, adjusted for cholesterol, blood pressure and diabetes medication use (fields 6153 and 6177). If first instance was missing, used second instance and accompanying madication use information.
Triglicerides	30870, 6153, 6177	400942	>5 standard deviations from the mean excluded, adjusted for cholesterol, blood pressure and diabetes medication use (fields 6153 and 6177). If first instance was missing, used second instance and accompanying madication use information.
LDL	30780, 6153, 6177	401835	>5 standard deviations from the mean excluded, adjusted for cholesterol, blood pressure and diabetes medication use (fields 6153 and 6177). If first instance was missing, used second instance and accompanying madication use information.
HDL	30760, 6153, 6177	369377	>5 standard deviations from the mean excluded, adjusted for cholesterol, blood pressure and diabetes medication use (fields 6153 and 6177). If first instance was missing, used second instance and accompanying madication use information.
HbA1c	30750, 6153, 6177	400390	>5 standard deviations from the mean excluded, adjusted for cholesterol, blood pressure and diabetes medication use (fields 6153 and 6177). If first instance was missing, used second instance and accompanying madication use information.
